# Phenome-wide genetic correlation analysis and genetically-informed causal inference of amyotrophic lateral sclerosis

**DOI:** 10.1101/2022.09.27.22280414

**Authors:** Salvatore D’Antona, Gita A Pathak, Dora Koller, Danilo Porro, Claudia Cava, Renato Polimanti

**Affiliations:** Institute of Bioimaging and Molecular Physiology, National Research Council, Milan, Italy; Division of Human Genetics, Department of Psychiatry, Yale University School of Medicine, New Haven, Connecticut, USA; Veterans Affairs Connecticut Healthcare System, West Haven, Connecticut, USA; Department of Genetics, Microbiology and Statistics, University of Barcelona, Barcelona, Catalonia, Spain

## Abstract

Leveraging genome-wide association statistics generated from a large study of amyotrophic lateral sclerosis (ALS; 29,612 cases and 122,656 controls) and UK Biobank (UKB; 4,024 phenotypes, up to 361,194 participants), we conducted a phenome-wide genetic correlation analysis of ALS and identified 46 genetically-correlated traits, such as fluid intelligence score (*r*_*g*_ = −0.21, p = 1.74×10^−6^), “spending time in pub or social club” (*r*_*g*_ = 0.24, p = 2.77×10^−6^), non-work related walking (*r*_*g*_ = −0.25, p = 1.95×10^−6^), college education (*r*_*g*_ = −0.15, p = 7.08×10^−5^), “ever diagnosed with panic attacks (*r*_*g*_ = 0.39, p = 4.24×10^−5^), and “self-reported other gastritis including duodenitis” (*r*_*g*_ = 0.28, p = 1.4×10^−3^). To assess the putative directionality of these genetic correlations, we conducted a latent causal variable analysis, identifying significant genetic causality proportions (gĉp) linking ALS to seven traits. While the genetic component of “self-reported other gastritis including duodenitis” showed a positive causal effect on ALS (gĉp = 0.50, p = 1.26×10^−29^), the genetic liability to ALS is potentially causal for multiple traits, also including a positive effect on “ever being diagnosed with panic attacks” (gĉp = 0.79, p = 5.011×10^−15^) and inverse effects on “other leisure/social group activities” (gĉp = 0.66, p = 1×10^−4^) and prospective memory result (gĉp = 0.35, p = 0.005). Our subsequent Mendelian randomization analysis indicated that some of these associations may be due to bi-directional effects. In conclusion, this is the first phenome-wide investigation of ALS polygenic architecture, highlighting the complex pleiotropy linking this disorder with different health domains.
