## Supplemental Table 3 for "Phenome-wide genetic correlation analysis and genetically-informed causal inference of amyotrophic lateral sclerosis"

### Sheet: Sheet1
Supplemental Table 3: ALS genetic correlations surviving multiple testing correction.
Phenotypes	rg (Std Err)	p value	Q value
Invitation to complete online 24 hour recall dietary questionnaire acceptance	-0.3277 (0.0616)	1.0249e-07	3.87713e-05
Plays computer games	0.2422 (0.0457)	1.1489e-07	3.87713e-05
Duration screen displayed	0.2819 (0.0533)	1.2154e-07	3.87713e-05
Childhood sunburn occasions	-0.2127 (0.0409)	2.0109e-07	4.81108e-05
Fluid intelligence score	-0.2136 (0.0447)	1.7427e-06	0.000233508
Age started wearing glasses or contact lenses	0.2233 (0.0468)	1.8346e-06	0.000233508
Leisure or social activities Other group activity	-0.31 (0.065)	1.8725e-06	0.000233508
Types of transport used (excluding work) Walk	-0.2524 (0.053)	1.952e-06	0.000233508
Leisure or social activities Pub or social club	0.2449 (0.0523)	2.7793e-06	0.000295532
Number of fluid intelligence questions attempted within time limit	-0.2944 (0.0631)	3.0988e-06	0.000296555
Average weekly red wine intake	0.2028 (0.0468)	1.4488e-05	0.00126046
Leisure or social activities Adult education class	-0.2447 (0.0585)	2.8391e-05	0.00226418
Number of attempts	0.2775 (0.0672)	3.633e-05	0.00253677
Usual side of head for mobile phone use Right	0.232 (0.0564)	3.935e-05	0.00253677
Leisure or social activities Religious group	-0.2222 (0.0541)	4.0363e-05	0.00253677
Mental health problems ever diagnosed by a professional Panic attacks	0.3983 (0.0973)	4.2412e-05	0.00253677
Qualifications A levels or AS levels or equivalent	-0.1638 (0.0404)	5.0874e-05	0.00286391
Types of physical activity in last 4 weeks Light DIY (eg pruning watering the lawn)	0.203 (0.0508)	6.4066e-05	0.00339156
Hearing difficulty or problems with background noise	-0.2081 (0.0523)	6.8339e-05	0.00339156
Qualifications College or University degree	-0.156 (0.0393)	7.0879e-05	0.00339156
Time spent using computer	0.1819 (0.0463)	8.5852e-05	0.0039124
Qualifications Other professional qualifications eg nursing teaching	-0.1983 (0.0515)	0.0001	0.0039875
Time spent watching television (TV)	-0.1482 (0.0383)	0.0001	0.0039875
Time to complete round	0.1537 (0.0396)	0.0001	0.0039875
Cheese intake	0.1687 (0.0455)	0.0002	0.00638
Ever contemplated self harm	-0.2906 (0.0778)	0.0002	0.00638
Ever thought that life not worth living	-0.2176 (0.0577)	0.0002	0.00638
Number of diet questionnaires completed	-0.2794 (0.0754)	0.0002	0.00638
Prospective memory result	-0.2629 (0.0696)	0.0002	0.00638
Skin colour	0.1454 (0.0386)	0.0002	0.00638
Types of transport used (excluding work) Public transport	-0.2097 (0.0614)	0.0006	0.0185226
Average weekly beer plus cider intake	-0.18 (0.053)	0.0007	0.0209344
Answered sexual history questions	0.1994 (0.0596)	0.0008	0.0232
Duration of moderate activity	-0.2148 (0.0645)	0.0009	0.023925
Number of correct matches in round	-0.2359 (0.0709)	0.0009	0.023925
Number of incorrect matches in round	0.1554 (0.0469)	0.0009	0.023925
Usual side of head for mobile phone use Equally left and right	-0.2496 (0.076)	0.001	0.0251842
Victim of sexual assault	-0.2824 (0.0859)	0.001	0.0251842
Milk type used Semi skimmed	0.2531 (0.0776)	0.0011	0.0263175
Qualifications None of the above	0.1301 (0.0397)	0.0011	0.0263175
Dried fruit intake	0.1462 (0.0456)	0.0013	0.0303439
Other gastritis (incl Duodenitis)	0.2846 (0.089)	0.0014	0.0319
FI7 synonym	-0.256 (0.0806)	0.0015	0.032625
Signal to noise ratio (SNR) of triplet (left)	0.336 (0.1058)	0.0015	0.032625
FI3 word interpolation	-0.1891 (0.0607)	0.0018	0.03828
Age when periods started (menarche)	0.1266 (0.0417)	0.0024	0.049
