## Supplemental Table 4 for "Phenome-wide genetic correlation analysis and genetically-informed causal inference of amyotrophic lateral sclerosis"

### Sheet: Supplemental_Table_4_STM
Supplemental Table 4: ASL genetic causal proportion (GCP) surviving FDR multiple testing correction (FDR q<0.05). The putative causal effect are oriented in accordance with positive gĉp values.
Putative causal effect	Estimated gcp (std err)	estimated rho (std err)	p value	Q value
ALS → Other gastritis (incl Duodenitis)	0.50(0.13)	0.28(0.09)	1.25893e-29	5.79106e-28
Ever diagnosed by a professional Panic attacks → ALS	0.79(0.14)	0.32(0.12)	5.01187e-15	1.15273e-13
Duration screen displayed → ALS	0.49(0.15)	0.19(0.10)	6.30957e-07	9.67468e-06
Leisure or social activities: Other group activity → ALS	0.66(0.21)	-0.29(0.07)	0.0001	0.00115
Number of diet questionnaires completed → ALS	0.67(0.21)	-0.26(0.08)	0.000794328	0.00730782
Number of attempts → ALS	0.42(0.15)	0.18(0.11)	0.001	0.00766667
Prospective memory result → ALS	0.35(0.15)	-0.17(0.10)	0.00501187	0.0329352
